# Initial findings from the DecodeME genome-wide association study of myalgic encephalomyelitis/chronic fatigue syndrome

**DOI:** 10.1101/2025.08.06.25333109

**Authors:** Genetics Delivery Team, Thibaud Boutin, Andrew D. Bretherick, Joshua J. Dibble, Esther Ewaoluwagbemiga, Emma Northwood, Gemma L. Samms, Veronique Vitart, Project and Cohort Delivery Team, Øyvind Almelid, Tom Baker, Malgorzata Clyde, Anne Connolly, Diana Garcia, Shona M. Kerr, Claire Tripp, Jareth C. Wolfe, Patient and Public Involvement, Jackie Goold, Gemma Hoyes, Sian Leary, Simon J. McGrath, Julie Milton, Anna Redshaw, Jim M. Wilson, Marketing and Communications Team, Helen Baxter, Danielle Boobyer, Claire Dransfield, Daphne Lamirel, Isabel Lewis, Nina Muirhead, Ella Ponting, Charles Shepherd, Alice Turner, University of Edinburgh Team, Sumy V. Baby, Sjoerd Beentjes, John Ireland, Ava Khamseh, Ewan McDowall, David Perry, Joshua Slaughter, Genetic Epidemiology of ME/CFS Consortium, Erik Abner, Cindy G. Boer, Estonian Biobank Research Team, Sarah Finer, Genes & Health Research Team, Hele Haapaniemi, Hanna M. Ollila, Beth Pollack, Judith Rosmalen, Erika Romppanen, Sirine Saafi, Richa Saxena, Nasa Sinnott-Armstrong, Anniina Tervi, Lea Urpa, Jesse Valliere, David A. van Heel, Management Team, Sonya Chowdhury, Andy Devereux-Cooke, Chris P. Ponting

## Abstract

Myalgic encephalomyelitis / chronic fatigue syndrome (ME/CFS) is a common, poorly understood disease that has no effective treatments, and has long been underserved by scientific research and national health systems. It is a sex-biased disease towards females that is often triggered by an infection, and its hallmark symptom is post-exertional malaise. People with ME/CFS often report their symptoms being disbelieved. The biological mechanisms causing ME/CFS remain unclear. We recruited 21,620 ME/CFS cases and performed genome-wide association studies (GWAS) for up to 15,579 cases and 259,909 population controls with European genetic ancestry. In these GWAS, we discovered eight loci that are significantly associated with ME/CFS, including three near *BTN2A2, OLFM4*, and *RABGAP1L* genes that act in the response to viral or bacterial infection. Four of the eight loci (*RABGAP1L, FBXL4, OLFM4, CA10*) were associated at *p* < 0.05 with cases ascertained using post-exertional malaise and fatigue in the UK Biobank and the Netherlands biobank Lifelines. We found no evidence of sex-bias among discovered associations, and replicated in males two genetic signals (*ARFGEF2, CA10*) discovered in females. The ME/CFS association near *CA10* colocalises with a known association to multisite chronic pain. We found no evidence that the eight ME/CFS genetic signals share common causal genetic variants with depression or anxiety. Our findings suggest that both immunological and neurological processes are involved in the genetic risk of ME/CFS.

**LAY SUMMARY:** Myalgic encephalomyelitis / chronic fatigue syndrome (ME/CFS) is a common, disabling illness. It affects more females than males, and in most cases, starts after an infection. Little is known about the biological mechanisms that cause ME/CFS, despite many attempts to uncover them, and it has no effective treatments. To understand ME/CFS better, our study, DecodeME, compared the DNA of 15,579 people with ME/CFS with the DNA of 259,909 people without ME/CFS, all of European descent. DNA is a molecule that makes up our genes. Our genes make many different molecules called proteins, each of which does very specific things in the body. Finding variations in genes that differ between people with or without a disease can therefore point to what causes it. We found that people with ME/CFS are more likely to carry certain DNA differences in eight regions of their genome, and so these variants tell us about possible biological causes of ME/CFS. However, as these differences are also often found in people without ME/CFS they cannot cleanly separate who is at risk and who is not, and therefore do not provide a definitive test. Most of these regions contain several genes. Our methods did not allow us to conclusively locate the ones most relevant to ME/CFS in each region, but public data allowed us to pick out the most likely ones. Three of the most likely genes produce proteins that respond to an infection. Another likely gene is related to chronic pain. None are related to depression or anxiety. We found nothing to explain why more females than males get ME/CFS. Overall, DecodeME shows that ME/CFS is partly caused by genes related to the immune and nervous systems.
