## Supplementary Table S7 for "Initial findings from the DecodeME genome-wide association study of myalgic encephalomyelitis/chronic fatigue syndrome"

### Sheet: Column Descriptions
Column	Description
Locus	HLA locus, from: A, B, C, DRB5, DRB4, DRB3, DRB1, DQB1, DQA1, DPB1, DQA1.
Allele	Code indicating the allele number. For three digits, add a leading "0". For example, "101" is the allele 01:01 for that locus.
Effect Size	Effect size (beta) for that allele from the logistic model.
Std Err	Standard error of beta.
Z Score	Z-statistic
Pvalue	P-value.
MAF	Minor allele frequency.
MAF (ME)	Minor allele frequency (cases only).
MAF (Controls)	Minor allele frequency (controls only).
Samples	Number of samples for that analysis.
Cases	Number of cases for that analysis.
Controls	Number of controls for that analysis.
Note:	Columns from Effect Size through MAF (Controls) have been rounded to three significant figures.

### Sheet: gwas1
Locus	Allele	Effect Size	Std Err	Z Score	Pvalue	MAF	MAF (ME)	MAF (Controls)	Samples	Cases	Controls
A	101	-0.0144	0.0151	-0.954	0.34	0.194	0.189	0.194	270676	15292	255384
A	201	-0.00295	0.0133	-0.222	0.824	0.275	0.274	0.275	270676	15292	255384
A	301	-0.0161	0.0169	-0.95	0.342	0.145	0.142	0.145	270676	15292	255384
A	1101	0.0615	0.0241	2.55	0.0109	0.0612	0.0645	0.061	270676	15292	255384
A	2301	-0.00328	0.0448	-0.0732	0.942	0.0175	0.0177	0.0175	270676	15292	255384
A	2402	0.033	0.0223	1.48	0.14	0.0738	0.0769	0.0736	270676	15292	255384
A	2501	0.0213	0.0478	0.446	0.656	0.0164	0.0166	0.0164	270676	15292	255384
A	2601	-0.191	0.0454	-4.2	2.7e-05	0.02	0.0177	0.0201	270676	15292	255384
A	2902	-0.0267	0.0298	-0.896	0.37	0.0422	0.041	0.0423	270676	15292	255384
A	3001	0.103	0.056	1.83	0.0666	0.0102	0.0113	0.0101	270676	15292	255384
A	3101	0.00289	0.0368	0.0785	0.937	0.0264	0.0264	0.0264	270676	15292	255384
A	3201	0.0444	0.0316	1.41	0.159	0.035	0.0365	0.0349	270676	15292	255384
A	6801	0.0394	0.0337	1.17	0.241	0.0306	0.0317	0.0305	270676	15292	255384
B	702	-0.0376	0.0172	-2.18	0.0291	0.15	0.143	0.151	261367	14695	246672
B	801	-0.0298	0.0173	-1.72	0.0861	0.146	0.14	0.146	261367	14695	246672
B	1302	0.105	0.0413	2.55	0.0108	0.0199	0.0219	0.0198	261367	14695	246672
B	1401	-0.0442	0.0571	-0.774	0.439	0.012	0.0113	0.012	261367	14695	246672
B	1402	-0.0547	0.0383	-1.43	0.153	0.0266	0.0254	0.0266	261367	14695	246672
B	1501	0.0573	0.0245	2.34	0.0194	0.0618	0.0648	0.0616	261367	14695	246672
B	1801	0.0152	0.0314	0.483	0.629	0.0377	0.0386	0.0377	261367	14695	246672
B	2705	-0.0958	0.0325	-2.95	0.00319	0.0393	0.036	0.0395	261367	14695	246672
B	3501	0.0245	0.0283	0.866	0.387	0.0471	0.0484	0.047	261367	14695	246672
B	3701	-0.0257	0.0517	-0.497	0.619	0.0141	0.0137	0.0141	261367	14695	246672
B	4001	0.0332	0.0259	1.28	0.201	0.0561	0.0576	0.056	261367	14695	246672
B	4402	0.0227	0.0189	1.2	0.23	0.114	0.114	0.114	261367	14695	246672
B	4403	0.0267	0.0253	1.06	0.29	0.0595	0.0607	0.0595	261367	14695	246672
B	4901	0.00874	0.0543	0.161	0.872	0.0122	0.0125	0.0122	261367	14695	246672
B	5101	-0.0212	0.0321	-0.661	0.508	0.0371	0.037	0.0372	261367	14695	246672
B	5501	0.0358	0.0438	0.817	0.414	0.0186	0.0193	0.0186	261367	14695	246672
B	5701	0.0638	0.03	2.13	0.0335	0.04	0.0422	0.0398	261367	14695	246672
C	102	-0.0444	0.0333	-1.33	0.183	0.0339	0.0322	0.034	273262	15387	257875
C	202	-0.0318	0.0317	-1	0.316	0.0363	0.0358	0.0363	273262	15387	257875
C	303	0.0407	0.0256	1.59	0.111	0.0547	0.0565	0.0546	273262	15387	257875
C	304	-0.00159	0.022	-0.0722	0.942	0.0783	0.0783	0.0783	273262	15387	257875
C	401	0.0337	0.0206	1.63	0.103	0.0851	0.0895	0.0849	273262	15387	257875
C	501	0.00239	0.0187	0.128	0.898	0.112	0.111	0.112	273262	15387	257875
C	602	0.0458	0.0202	2.27	0.0233	0.0904	0.0941	0.0902	273262	15387	257875
C	701	-0.0239	0.0156	-1.53	0.126	0.176	0.171	0.176	273262	15387	257875
C	702	-0.0303	0.0164	-1.84	0.0654	0.157	0.151	0.158	273262	15387	257875
C	704	0.0382	0.0443	0.861	0.39	0.0175	0.0179	0.0175	273262	15387	257875
C	802	-0.0644	0.0321	-2.01	0.0448	0.037	0.0349	0.0372	273262	15387	257875
C	1203	0.0198	0.0331	0.598	0.55	0.0308	0.0331	0.0307	273262	15387	257875
C	1502	-0.0137	0.0454	-0.301	0.763	0.0173	0.0175	0.0173	273262	15387	257875
C	1601	-0.0203	0.029	-0.699	0.485	0.0441	0.0432	0.0442	273262	15387	257875
DRB5	101	-0.0285	0.0171	-1.67	0.0943	0.143	0.137	0.143	274915	15539	259376
DRB5	9901	0.0109	0.0165	0.658	0.511	0.847	0.85	0.847	274915	15539	259376
DRB4	101	-0.071	0.0228	-3.11	0.00186	0.0806	0.0753	0.0809	270764	14902	255862
DRB4	103	0.000973	0.0138	0.0702	0.944	0.253	0.253	0.254	270764	14902	255862
DRB4	9901	0.00912	0.0126	0.722	0.47	0.657	0.66	0.657	270764	14902	255862
DRB3	101	-0.0432	0.0161	-2.68	0.00726	0.166	0.158	0.166	273507	15394	258113
DRB3	202	0.0324	0.0169	1.92	0.0545	0.137	0.145	0.137	273507	15394	258113
DRB3	301	0.0339	0.0301	1.12	0.261	0.0382	0.04	0.0381	273507	15394	258113
DRB3	9901	0.00115	0.0124	0.0929	0.926	0.655	0.652	0.655	273507	15394	258113
DRB1	101	0.000452	0.0213	0.0212	0.983	0.0946	0.0936	0.0946	257047	13939	243108
DRB1	103	-0.0798	0.0503	-1.59	0.112	0.0174	0.0154	0.0176	257047	13939	243108
DRB1	301	-0.0192	0.0174	-1.1	0.27	0.152	0.148	0.152	257047	13939	243108
DRB1	401	-0.0184	0.02	-0.919	0.358	0.112	0.109	0.112	257047	13939	243108
DRB1	404	-0.0429	0.0324	-1.32	0.186	0.0403	0.0383	0.0404	257047	13939	243108
DRB1	701	0.0674	0.0169	3.99	6.68e-05	0.151	0.159	0.151	257047	13939	243108
DRB1	801	0.0134	0.0453	0.296	0.767	0.0187	0.0191	0.0186	257047	13939	243108
DRB1	901	-0.0984	0.0572	-1.72	0.085	0.013	0.0118	0.013	257047	13939	243108
DRB1	1101	-0.0793	0.0355	-2.24	0.0254	0.0344	0.0334	0.0345	257047	13939	243108
DRB1	1104	0.0372	0.0532	0.699	0.484	0.0126	0.0145	0.0125	257047	13939	243108
DRB1	1201	0.0196	0.0503	0.389	0.697	0.015	0.0156	0.0149	257047	13939	243108
DRB1	1301	-0.0414	0.0282	-1.47	0.142	0.0519	0.0507	0.052	257047	13939	243108
DRB1	1302	0.0369	0.0312	1.18	0.237	0.0394	0.0411	0.0393	257047	13939	243108
DRB1	1401	0.00585	0.0443	0.132	0.895	0.0197	0.0202	0.0196	257047	13939	243108
DRB1	1501	-0.019	0.0177	-1.07	0.285	0.148	0.143	0.149	257047	13939	243108
DQB1	201	-0.0347	0.0171	-2.03	0.0422	0.149	0.143	0.149	270912	14830	256082
DQB1	202	-0.00192	0.022	-0.0872	0.931	0.0929	0.0923	0.093	270912	14830	256082
DQB1	301	-0.02	0.0157	-1.27	0.203	0.178	0.177	0.178	270912	14830	256082
DQB1	302	0.0385	0.0194	1.98	0.0476	0.103	0.107	0.103	270912	14830	256082
DQB1	303	0.0373	0.0266	1.4	0.162	0.0522	0.0537	0.0521	270912	14830	256082
DQB1	402	0.00856	0.0418	0.205	0.838	0.0204	0.021	0.0204	270912	14830	256082
DQB1	501	0.0104	0.0183	0.571	0.568	0.121	0.122	0.121	270912	14830	256082
DQB1	503	0.0442	0.0396	1.12	0.265	0.0221	0.0235	0.022	270912	14830	256082
DQB1	602	-0.0432	0.0177	-2.44	0.0147	0.141	0.133	0.142	270912	14830	256082
DQB1	603	-0.0438	0.0275	-1.59	0.111	0.0515	0.0503	0.0516	270912	14830	256082
DQB1	604	0.0318	0.0357	0.891	0.373	0.0278	0.0293	0.0277	270912	14830	256082
DQB1	609	0.0155	0.0597	0.259	0.796	0.0103	0.0103	0.0103	270912	14830	256082
DQA1	101	0.0136	0.0171	0.799	0.424	0.142	0.144	0.142	271476	14751	256725
DQA1	102	0.00882	0.0153	0.578	0.563	0.193	0.192	0.193	271476	14751	256725
DQA1	103	-0.0422	0.0264	-1.6	0.11	0.0557	0.0548	0.0557	271476	14751	256725
DQA1	201	0.0787	0.0166	4.73	2.2e-06	0.147	0.155	0.146	271476	14751	256725
DQA1	301	-0.0478	0.0153	-3.13	0.00172	0.2	0.193	0.201	271476	14751	256725
DQA1	401	0.0297	0.0421	0.705	0.481	0.0198	0.0208	0.0198	271476	14751	256725
DQA1	501	-0.0939	0.0146	-6.41	1.43e-10	0.232	0.217	0.232	271476	14751	256725
DPB1	101	0.00575	0.0256	0.224	0.823	0.0605	0.0603	0.0605	254920	14257	240663
DPB1	201	0.00478	0.0198	0.242	0.809	0.111	0.113	0.11	254920	14257	240663
DPB1	301	-0.00603	0.0214	-0.282	0.778	0.0958	0.0955	0.0958	254920	14257	240663
DPB1	401	-0.0259	0.0125	-2.07	0.0385	0.448	0.439	0.448	254920	14257	240663
DPB1	402	0.00968	0.0196	0.493	0.622	0.109	0.111	0.109	254920	14257	240663
DPB1	501	0.0415	0.0422	0.983	0.326	0.0211	0.0216	0.0211	254920	14257	240663
DPB1	1001	0.0102	0.0486	0.21	0.834	0.0165	0.0166	0.0165	254920	14257	240663
DPB1	1101	0.0729	0.0368	1.98	0.0472	0.0269	0.0286	0.0268	254920	14257	240663
DPB1	1301	0.0685	0.0478	1.43	0.152	0.0156	0.0169	0.0156	254920	14257	240663
DPB1	1701	0.126	0.0527	2.4	0.0165	0.012	0.0138	0.0119	254920	14257	240663
DPA1	103	-0.0301	0.015	-2.01	0.0442	0.815	0.81	0.815	274820	15523	259297
DPA1	201	0.0137	0.0165	0.835	0.404	0.146	0.149	0.146	274820	15523	259297
DPA1	202	0.0775	0.0327	2.37	0.0179	0.0311	0.0334	0.0309	274820	15523	259297

### Sheet: gwas1_Female
Locus	Allele	Effect Size	Std Err	Z Score	Pvalue	MAF	MAF (ME)	MAF (Controls)	Samples	Cases	Controls
A	101	-0.0143	0.0166	-0.861	0.389	0.194	0.189	0.194	227679	12593	215086
A	201	0.00377	0.0146	0.258	0.796	0.275	0.275	0.275	227679	12593	215086
A	301	-0.019	0.0187	-1.02	0.31	0.145	0.141	0.145	227679	12593	215086
A	1101	0.0553	0.0266	2.08	0.0375	0.0613	0.0642	0.0611	227679	12593	215086
A	2301	0.0148	0.0492	0.301	0.763	0.0174	0.0179	0.0174	227679	12593	215086
A	2402	0.0241	0.0246	0.981	0.327	0.074	0.0767	0.0739	227679	12593	215086
A	2501	-0.00253	0.0531	-0.0477	0.962	0.0165	0.0163	0.0165	227679	12593	215086
A	2601	-0.183	0.0496	-3.7	0.000219	0.0202	0.018	0.0203	227679	12593	215086
A	2902	-0.0306	0.0329	-0.93	0.353	0.0421	0.0407	0.0422	227679	12593	215086
A	3001	0.0902	0.0617	1.46	0.144	0.0103	0.0113	0.0102	227679	12593	215086
A	3101	-0.0114	0.0407	-0.279	0.78	0.0265	0.0262	0.0265	227679	12593	215086
A	3201	0.0617	0.0346	1.79	0.0742	0.0349	0.037	0.0348	227679	12593	215086
A	6801	0.0481	0.0369	1.3	0.192	0.0306	0.0319	0.0305	227679	12593	215086
B	702	-0.0416	0.019	-2.19	0.0285	0.15	0.142	0.151	219926	12123	207803
B	801	-0.0129	0.019	-0.68	0.497	0.145	0.142	0.146	219926	12123	207803
B	1302	0.103	0.0452	2.28	0.0225	0.0202	0.0222	0.02	219926	12123	207803
B	1401	-0.0335	0.0628	-0.533	0.594	0.012	0.0113	0.012	219926	12123	207803
B	1402	-0.0515	0.0421	-1.22	0.222	0.0265	0.0254	0.0265	219926	12123	207803
B	1501	0.0541	0.027	2	0.0451	0.0618	0.0648	0.0616	219926	12123	207803
B	1801	0.00421	0.0346	0.122	0.903	0.0379	0.0385	0.0379	219926	12123	207803
B	2705	-0.0743	0.0354	-2.1	0.036	0.0394	0.0367	0.0396	219926	12123	207803
B	3501	0.00165	0.0313	0.0526	0.958	0.0473	0.0477	0.0472	219926	12123	207803
B	3701	-0.0293	0.0573	-0.512	0.609	0.0139	0.0135	0.014	219926	12123	207803
B	4001	0.00888	0.0289	0.308	0.758	0.0558	0.0561	0.0558	219926	12123	207803
B	4402	0.0251	0.0209	1.2	0.228	0.113	0.114	0.113	219926	12123	207803
B	4403	0.0209	0.0279	0.749	0.454	0.0594	0.0601	0.0593	219926	12123	207803
B	4901	0.00779	0.0598	0.13	0.896	0.0122	0.0125	0.0122	219926	12123	207803
B	5101	-0.0383	0.0355	-1.08	0.28	0.0372	0.0366	0.0373	219926	12123	207803
B	5501	0.0415	0.0484	0.857	0.391	0.0185	0.0191	0.0184	219926	12123	207803
B	5701	0.0615	0.033	1.86	0.0623	0.04	0.0422	0.0399	219926	12123	207803
C	102	-0.0623	0.0368	-1.69	0.0905	0.0341	0.0319	0.0342	229908	12673	217235
C	202	-0.0164	0.0346	-0.475	0.635	0.0364	0.0365	0.0364	229908	12673	217235
C	303	0.0423	0.0282	1.5	0.134	0.0545	0.0563	0.0544	229908	12673	217235
C	304	-0.0252	0.0244	-1.03	0.303	0.0781	0.0765	0.0782	229908	12673	217235
C	401	0.0278	0.0227	1.22	0.221	0.0854	0.0895	0.0852	229908	12673	217235
C	501	0.0143	0.0206	0.696	0.487	0.112	0.112	0.112	229908	12673	217235
C	602	0.0474	0.0222	2.14	0.0325	0.0906	0.0945	0.0904	229908	12673	217235
C	701	-0.0145	0.0172	-0.845	0.398	0.176	0.173	0.176	229908	12673	217235
C	702	-0.032	0.0181	-1.77	0.0773	0.157	0.151	0.158	229908	12673	217235
C	704	0.0215	0.0492	0.437	0.662	0.0175	0.0176	0.0175	229908	12673	217235
C	802	-0.0505	0.0353	-1.43	0.152	0.0369	0.0351	0.037	229908	12673	217235
C	1203	0.0231	0.0363	0.637	0.524	0.031	0.0333	0.0308	229908	12673	217235
C	1502	-0.00392	0.0496	-0.0791	0.937	0.0174	0.0177	0.0174	229908	12673	217235
C	1601	-0.0348	0.0322	-1.08	0.279	0.044	0.0424	0.0441	229908	12673	217235
DRB5	101	-0.0245	0.0187	-1.31	0.19	0.143	0.137	0.143	231304	12802	218502
DRB5	9901	0.00617	0.0181	0.341	0.733	0.847	0.85	0.847	231304	12802	218502
DRB4	101	-0.0644	0.0251	-2.56	0.0104	0.0804	0.0755	0.0807	227874	12278	215596
DRB4	103	-0.00562	0.0153	-0.368	0.713	0.253	0.252	0.254	227874	12278	215596
DRB4	9901	0.0127	0.0139	0.91	0.363	0.657	0.661	0.657	227874	12278	215596
DRB3	101	-0.0282	0.0176	-1.6	0.109	0.166	0.16	0.166	230135	12687	217448
DRB3	202	0.0316	0.0185	1.7	0.0883	0.137	0.145	0.136	230135	12687	217448
DRB3	301	0.0232	0.0332	0.699	0.485	0.0383	0.0397	0.0382	230135	12687	217448
DRB3	9901	-0.00499	0.0137	-0.365	0.715	0.655	0.651	0.656	230135	12687	217448
DRB1	101	-0.0228	0.0236	-0.968	0.333	0.0949	0.0922	0.095	216329	11518	204811
DRB1	103	-0.101	0.0559	-1.8	0.0712	0.0174	0.015	0.0175	216329	11518	204811
DRB1	301	-0.00148	0.019	-0.0778	0.938	0.152	0.15	0.152	216329	11518	204811
DRB1	401	-0.0347	0.0221	-1.57	0.117	0.112	0.107	0.112	216329	11518	204811
DRB1	404	-0.014	0.0353	-0.396	0.692	0.0401	0.0392	0.0402	216329	11518	204811
DRB1	701	0.0691	0.0186	3.72	0.000203	0.151	0.159	0.151	216329	11518	204811
DRB1	801	0.0359	0.0494	0.728	0.467	0.0187	0.0195	0.0186	216329	11518	204811
DRB1	901	-0.0949	0.0626	-1.52	0.129	0.013	0.0119	0.0131	216329	11518	204811
DRB1	1101	-0.0784	0.0389	-2.02	0.0439	0.0346	0.0336	0.0346	216329	11518	204811
DRB1	1104	0.0381	0.0583	0.653	0.514	0.0127	0.0147	0.0125	216329	11518	204811
DRB1	1201	0.0117	0.0555	0.211	0.833	0.0149	0.0155	0.0149	216329	11518	204811
DRB1	1301	-0.0347	0.031	-1.12	0.263	0.0517	0.0509	0.0518	216329	11518	204811
DRB1	1302	0.0264	0.0344	0.767	0.443	0.0394	0.0409	0.0394	216329	11518	204811
DRB1	1401	0.0146	0.0484	0.301	0.763	0.0197	0.0205	0.0197	216329	11518	204811
DRB1	1501	-0.0181	0.0195	-0.928	0.354	0.148	0.143	0.149	216329	11518	204811
DQB1	201	-0.0199	0.0188	-1.06	0.289	0.149	0.144	0.149	227916	12210	215706
DQB1	202	0.00679	0.0242	0.281	0.779	0.093	0.0929	0.093	227916	12210	215706
DQB1	301	-0.0266	0.0173	-1.53	0.125	0.177	0.176	0.177	227916	12210	215706
DQB1	302	0.0347	0.0214	1.62	0.105	0.103	0.106	0.103	227916	12210	215706
DQB1	303	0.0277	0.0294	0.941	0.347	0.0524	0.0534	0.0523	227916	12210	215706
DQB1	402	0.0295	0.0457	0.646	0.518	0.0204	0.0214	0.0204	227916	12210	215706
DQB1	501	-0.00565	0.0202	-0.279	0.78	0.121	0.12	0.121	227916	12210	215706
DQB1	503	0.0478	0.0435	1.1	0.272	0.022	0.0236	0.0219	227916	12210	215706
DQB1	602	-0.0393	0.0194	-2.02	0.0435	0.141	0.134	0.142	227916	12210	215706
DQB1	603	-0.0313	0.0301	-1.04	0.299	0.0514	0.0508	0.0514	227916	12210	215706
DQB1	604	0.00808	0.0395	0.204	0.838	0.028	0.0289	0.0279	227916	12210	215706
DQB1	609	0.039	0.0654	0.596	0.551	0.0102	0.0104	0.0102	227916	12210	215706
DQA1	101	0.000181	0.0188	0.00959	0.992	0.143	0.143	0.142	228416	12177	216239
DQA1	102	0.00915	0.0168	0.546	0.585	0.193	0.192	0.193	228416	12177	216239
DQA1	103	-0.0321	0.0289	-1.11	0.267	0.0555	0.0552	0.0555	228416	12177	216239
DQA1	201	0.0805	0.0183	4.4	1.08e-05	0.147	0.155	0.146	228416	12177	216239
DQA1	301	-0.0553	0.0168	-3.29	0.00101	0.2	0.191	0.2	228416	12177	216239
DQA1	401	0.046	0.0461	0.998	0.318	0.0198	0.0211	0.0198	228416	12177	216239
DQA1	501	-0.0833	0.0161	-5.19	2.14e-07	0.232	0.219	0.232	228416	12177	216239
DPB1	101	0.0202	0.0281	0.717	0.474	0.0602	0.0608	0.0602	214506	11743	202763
DPB1	201	0.0176	0.0217	0.811	0.417	0.111	0.114	0.11	214506	11743	202763
DPB1	301	0.000142	0.0235	0.00604	0.995	0.096	0.0962	0.096	214506	11743	202763
DPB1	401	-0.0301	0.0138	-2.19	0.0285	0.448	0.438	0.448	214506	11743	202763
DPB1	402	-0.00683	0.0217	-0.314	0.753	0.109	0.109	0.109	214506	11743	202763
DPB1	501	0.0391	0.0466	0.84	0.401	0.0211	0.0216	0.0211	214506	11743	202763
DPB1	1001	0.0171	0.0534	0.321	0.748	0.0164	0.0167	0.0164	214506	11743	202763
DPB1	1101	0.0661	0.0407	1.62	0.105	0.0268	0.0283	0.0267	214506	11743	202763
DPB1	1301	0.0907	0.0519	1.75	0.0804	0.0157	0.0174	0.0156	214506	11743	202763
DPB1	1701	0.0797	0.0593	1.34	0.179	0.012	0.0132	0.0119	214506	11743	202763
DPA1	103	-0.0374	0.0164	-2.28	0.0228	0.815	0.809	0.816	231225	12785	218440
DPA1	201	0.02	0.0181	1.11	0.269	0.146	0.149	0.146	231225	12785	218440
DPA1	202	0.077	0.0361	2.13	0.0328	0.0311	0.0334	0.031	231225	12785	218440

### Sheet: gwas1_Male
Locus	Allele	Effect Size	Std Err	Z Score	Pvalue	MAF	MAF (ME)	MAF (Controls)	Samples	Cases	Controls
A	101	-0.0159	0.036	-0.441	0.659	0.194	0.19	0.195	42997	2699	40298
A	201	-0.0336	0.0319	-1.05	0.293	0.277	0.27	0.277	42997	2699	40298
A	301	-0.00225	0.0402	-0.056	0.955	0.145	0.144	0.145	42997	2699	40298
A	1101	0.0904	0.0573	1.58	0.115	0.0605	0.0655	0.0601	42997	2699	40298
A	2301	-0.0897	0.11	-0.818	0.413	0.0179	0.0166	0.018	42997	2699	40298
A	2402	0.0744	0.0533	1.4	0.163	0.0725	0.0777	0.0722	42997	2699	40298
A	2501	0.135	0.111	1.22	0.224	0.0162	0.018	0.0161	42997	2699	40298
A	2601	-0.228	0.113	-2.02	0.043	0.0189	0.0164	0.0191	42997	2699	40298
A	2902	-0.00766	0.07	-0.109	0.913	0.0428	0.0424	0.0428	42997	2699	40298
A	3101	0.0714	0.0867	0.823	0.41	0.026	0.0275	0.0259	42997	2699	40298
A	3201	-0.0404	0.0773	-0.523	0.601	0.0354	0.0344	0.0355	42997	2699	40298
A	6801	-0.00325	0.0819	-0.0397	0.968	0.0306	0.0306	0.0307	42997	2699	40298
B	702	-0.0198	0.041	-0.483	0.629	0.15	0.145	0.151	41441	2572	38869
B	801	-0.11	0.0425	-2.59	0.0097	0.146	0.132	0.147	41441	2572	38869
B	1302	0.118	0.102	1.16	0.248	0.0184	0.0208	0.0183	41441	2572	38869
B	1401	-0.102	0.138	-0.743	0.458	0.0121	0.0111	0.0122	41441	2572	38869
B	1402	-0.0728	0.0917	-0.794	0.427	0.027	0.0258	0.0271	41441	2572	38869
B	1501	0.0726	0.0589	1.23	0.218	0.0615	0.065	0.0613	41441	2572	38869
B	1801	0.0643	0.075	0.857	0.391	0.0367	0.0392	0.0365	41441	2572	38869
B	2705	-0.206	0.0816	-2.52	0.0118	0.0389	0.0324	0.0393	41441	2572	38869
B	3501	0.133	0.0658	2.03	0.0425	0.046	0.0519	0.0456	41441	2572	38869
B	3701	-0.00765	0.12	-0.0635	0.949	0.0148	0.0146	0.0148	41441	2572	38869
B	4001	0.142	0.059	2.41	0.0158	0.0576	0.0647	0.0572	41441	2572	38869
B	4402	0.0113	0.045	0.251	0.802	0.116	0.116	0.116	41441	2572	38869
B	4403	0.0566	0.0595	0.952	0.341	0.0603	0.0632	0.0601	41441	2572	38869
B	4901	0.00995	0.13	0.0767	0.939	0.0122	0.0126	0.0122	41441	2572	38869
B	5101	0.0572	0.0755	0.757	0.449	0.0367	0.0391	0.0366	41441	2572	38869
B	5501	0.0151	0.103	0.146	0.884	0.0196	0.02	0.0196	41441	2572	38869
B	5701	0.0757	0.0723	1.05	0.295	0.0398	0.042	0.0396	41441	2572	38869
C	102	0.0357	0.0781	0.457	0.648	0.0331	0.0337	0.0331	43354	2714	40640
C	202	-0.105	0.0789	-1.33	0.185	0.0353	0.0325	0.0354	43354	2714	40640
C	303	0.0332	0.0606	0.548	0.584	0.0558	0.0573	0.0557	43354	2714	40640
C	304	0.104	0.0502	2.07	0.038	0.0795	0.0866	0.079	43354	2714	40640
C	401	0.0622	0.0493	1.26	0.207	0.0838	0.0897	0.0834	43354	2714	40640
C	501	-0.0542	0.0449	-1.21	0.228	0.115	0.108	0.115	43354	2714	40640
C	602	0.0394	0.0486	0.811	0.417	0.0892	0.0922	0.089	43354	2714	40640
C	701	-0.0683	0.0377	-1.81	0.0698	0.176	0.166	0.176	43354	2714	40640
C	702	-0.0235	0.0391	-0.599	0.549	0.157	0.152	0.158	43354	2714	40640
C	704	0.115	0.103	1.12	0.262	0.0175	0.0193	0.0174	43354	2714	40640
C	802	-0.134	0.0777	-1.73	0.0838	0.038	0.0341	0.0382	43354	2714	40640
C	1203	0.00333	0.0807	0.0413	0.967	0.0301	0.032	0.03	43354	2714	40640
C	1502	-0.0625	0.113	-0.553	0.58	0.0167	0.0161	0.0168	43354	2714	40640
C	1601	0.0468	0.0669	0.7	0.484	0.0448	0.0467	0.0447	43354	2714	40640
DRB5	101	-0.0488	0.0412	-1.19	0.236	0.143	0.134	0.143	43611	2737	40874
DRB5	9901	0.0343	0.04	0.858	0.391	0.847	0.854	0.847	43611	2737	40874
DRB4	101	-0.1	0.0547	-1.83	0.0669	0.0812	0.0746	0.0816	42890	2624	40266
DRB4	103	0.0315	0.0328	0.962	0.336	0.253	0.259	0.253	42890	2624	40266
DRB4	9901	-0.00798	0.0299	-0.267	0.79	0.657	0.655	0.657	42890	2624	40266
DRB3	101	-0.114	0.0392	-2.91	0.00357	0.166	0.15	0.167	43372	2707	40665
DRB3	202	0.0348	0.0404	0.861	0.389	0.138	0.145	0.138	43372	2707	40665
DRB3	301	0.0865	0.0716	1.21	0.227	0.0379	0.041	0.0376	43372	2707	40665
DRB3	9901	0.03	0.0297	1.01	0.313	0.655	0.658	0.654	43372	2707	40665
DRB1	101	0.107	0.0496	2.16	0.0306	0.093	0.101	0.0925	40718	2421	38297
DRB1	103	0.00681	0.115	0.0594	0.953	0.0177	0.0174	0.0178	40718	2421	38297
DRB1	301	-0.105	0.0428	-2.46	0.0138	0.152	0.139	0.153	40718	2421	38297
DRB1	401	0.056	0.0465	1.21	0.228	0.114	0.118	0.114	40718	2421	38297
DRB1	404	-0.189	0.082	-2.31	0.0209	0.041	0.0344	0.0414	40718	2421	38297
DRB1	701	0.0619	0.0407	1.52	0.128	0.15	0.157	0.149	40718	2421	38297
DRB1	801	-0.101	0.114	-0.883	0.377	0.0187	0.0173	0.0188	40718	2421	38297
DRB1	901	-0.114	0.141	-0.81	0.418	0.0126	0.0112	0.0127	40718	2421	38297
DRB1	1101	-0.0832	0.0865	-0.961	0.336	0.0338	0.0326	0.0339	40718	2421	38297
DRB1	1104	0.0203	0.131	0.156	0.876	0.0123	0.0139	0.0122	40718	2421	38297
DRB1	1201	0.0559	0.119	0.468	0.64	0.015	0.016	0.0149	40718	2421	38297
DRB1	1301	-0.0749	0.0683	-1.1	0.273	0.0527	0.0497	0.0529	40718	2421	38297
DRB1	1302	0.0908	0.0746	1.22	0.223	0.039	0.0423	0.0388	40718	2421	38297
DRB1	1401	-0.0337	0.11	-0.306	0.759	0.0194	0.019	0.0194	40718	2421	38297
DRB1	1501	-0.0241	0.0428	-0.563	0.573	0.148	0.142	0.149	40718	2421	38297
DQB1	201	-0.104	0.0416	-2.51	0.012	0.149	0.136	0.15	42996	2620	40376
DQB1	202	-0.0412	0.0531	-0.775	0.438	0.0925	0.0898	0.0927	42996	2620	40376
DQB1	301	0.0102	0.037	0.274	0.784	0.179	0.182	0.179	42996	2620	40376
DQB1	302	0.0535	0.046	1.16	0.244	0.104	0.109	0.103	42996	2620	40376
DQB1	303	0.0833	0.0629	1.32	0.185	0.0514	0.0548	0.0511	42996	2620	40376
DQB1	402	-0.0946	0.104	-0.906	0.365	0.0203	0.019	0.0204	42996	2620	40376
DQB1	501	0.0841	0.0429	1.96	0.0498	0.119	0.128	0.119	42996	2620	40376
DQB1	503	0.0316	0.0955	0.331	0.741	0.0222	0.0231	0.0221	42996	2620	40376
DQB1	602	-0.0631	0.0426	-1.48	0.138	0.141	0.131	0.142	42996	2620	40376
DQB1	603	-0.105	0.0668	-1.58	0.115	0.0521	0.048	0.0524	42996	2620	40376
DQB1	604	0.146	0.083	1.76	0.079	0.027	0.0311	0.0267	42996	2620	40376
DQB1	609	-0.095	0.146	-0.65	0.516	0.0108	0.00973	0.0109	42996	2620	40376
DQA1	101	0.0768	0.0404	1.9	0.0573	0.141	0.15	0.14	43060	2574	40486
DQA1	102	0.00693	0.0369	0.188	0.851	0.192	0.19	0.192	43060	2574	40486
DQA1	103	-0.0925	0.0642	-1.44	0.15	0.0565	0.0529	0.0567	43060	2574	40486
DQA1	201	0.0726	0.0399	1.82	0.069	0.146	0.154	0.145	43060	2574	40486
DQA1	301	-0.0133	0.0361	-0.369	0.712	0.202	0.2	0.202	43060	2574	40486
DQA1	401	-0.0513	0.105	-0.491	0.624	0.0199	0.0193	0.0199	43060	2574	40486
DQA1	501	-0.144	0.0355	-4.07	4.73e-05	0.232	0.21	0.233	43060	2574	40486
DPB1	101	-0.063	0.0622	-1.01	0.311	0.0621	0.0581	0.0624	40414	2514	37900
DPB1	201	-0.0579	0.0481	-1.2	0.229	0.11	0.108	0.111	40414	2514	37900
DPB1	301	-0.036	0.052	-0.692	0.489	0.0948	0.0925	0.0949	40414	2514	37900
DPB1	401	-0.00488	0.0299	-0.163	0.87	0.447	0.444	0.448	40414	2514	37900
DPB1	402	0.0837	0.0457	1.83	0.0668	0.109	0.118	0.109	40414	2514	37900
DPB1	501	0.0534	0.101	0.53	0.596	0.0212	0.0219	0.0212	40414	2514	37900
DPB1	1001	-0.0226	0.117	-0.193	0.847	0.0169	0.0164	0.017	40414	2514	37900
DPB1	1101	0.105	0.0857	1.23	0.219	0.0274	0.03	0.0273	40414	2514	37900
DPB1	1301	-0.0415	0.122	-0.34	0.734	0.0151	0.0146	0.0151	40414	2514	37900
DPB1	1701	0.331	0.115	2.88	0.00402	0.0121	0.0168	0.0117	40414	2514	37900
DPA1	103	0.00384	0.0361	0.106	0.915	0.813	0.813	0.813	43595	2738	40857
DPA1	201	-0.0149	0.0395	-0.376	0.707	0.149	0.147	0.149	43595	2738	40857
DPA1	202	0.0802	0.0782	1.03	0.305	0.031	0.0334	0.0309	43595	2738	40857

### Sheet: WB
Locus	Allele	Effect Size	Std Err	Z Score	Pvalue	MAF	MAF (ME)	MAF (Controls)	Samples	Cases	Controls
A	101	-0.0281	0.0155	-1.81	0.071	0.195	0.19	0.196	241277	14460	226817
A	201	-0.00882	0.0137	-0.646	0.519	0.277	0.277	0.277	241277	14460	226817
A	301	-0.0258	0.0175	-1.48	0.139	0.146	0.142	0.146	241277	14460	226817
A	1101	0.0623	0.0249	2.5	0.0125	0.0609	0.0645	0.0607	241277	14460	226817
A	2301	0.0263	0.0463	0.569	0.57	0.0173	0.0177	0.0172	241277	14460	226817
A	2402	0.0402	0.0232	1.74	0.0824	0.0733	0.076	0.0731	241277	14460	226817
A	2501	0.0594	0.0495	1.2	0.23	0.016	0.0166	0.0159	241277	14460	226817
A	2601	-0.13	0.0479	-2.7	0.00686	0.0188	0.0168	0.0189	241277	14460	226817
A	2902	-0.0537	0.0307	-1.75	0.0803	0.043	0.0411	0.0431	241277	14460	226817
A	3001	0.116	0.0584	1.99	0.0469	0.0101	0.011	0.01	241277	14460	226817
A	3101	-0.00871	0.038	-0.229	0.819	0.0267	0.0264	0.0267	241277	14460	226817
A	3201	0.0584	0.0326	1.79	0.0728	0.0348	0.0366	0.0347	241277	14460	226817
A	6801	0.0464	0.0347	1.34	0.181	0.0306	0.0317	0.0305	241277	14460	226817
B	702	-0.0571	0.0177	-3.22	0.00127	0.151	0.144	0.152	233300	13900	219400
B	801	-0.0487	0.0178	-2.73	0.00629	0.147	0.141	0.148	233300	13900	219400
B	1302	0.121	0.0429	2.82	0.00475	0.0196	0.0216	0.0195	233300	13900	219400
B	1401	-0.0508	0.059	-0.862	0.389	0.0118	0.0113	0.0118	233300	13900	219400
B	1402	-0.0391	0.0402	-0.973	0.33	0.0257	0.0246	0.0258	233300	13900	219400
B	1501	0.0467	0.0252	1.85	0.0636	0.063	0.0657	0.0628	233300	13900	219400
B	1801	0.0474	0.0326	1.46	0.146	0.0367	0.0382	0.0366	233300	13900	219400
B	2705	-0.112	0.0334	-3.34	0.000828	0.0399	0.0363	0.0401	233300	13900	219400
B	3501	0.0253	0.0292	0.866	0.386	0.0471	0.0483	0.047	233300	13900	219400
B	3701	-0.0266	0.0539	-0.494	0.621	0.0137	0.0135	0.0137	233300	13900	219400
B	4001	0.00622	0.0267	0.233	0.815	0.0575	0.058	0.0575	233300	13900	219400
B	4402	0.00295	0.0194	0.152	0.879	0.116	0.116	0.115	233300	13900	219400
B	4403	0.0237	0.0259	0.915	0.36	0.0603	0.0616	0.0602	233300	13900	219400
B	4901	0.0271	0.0566	0.478	0.633	0.012	0.0122	0.012	233300	13900	219400
B	5101	0.00981	0.0331	0.296	0.767	0.0369	0.0371	0.0369	233300	13900	219400
B	5501	0.0295	0.045	0.657	0.511	0.0188	0.0194	0.0188	233300	13900	219400
B	5701	0.065	0.0308	2.11	0.035	0.0402	0.0428	0.0401	233300	13900	219400
C	102	-0.0342	0.0342	-0.999	0.318	0.034	0.0325	0.0341	243531	14546	228985
C	202	-0.0219	0.0328	-0.669	0.504	0.0359	0.0356	0.0359	243531	14546	228985
C	303	0.0243	0.0263	0.924	0.356	0.0558	0.0573	0.0557	243531	14546	228985
C	304	-0.0248	0.0226	-1.1	0.272	0.0804	0.0789	0.0804	243531	14546	228985
C	401	0.0673	0.0214	3.14	0.00167	0.0833	0.0883	0.0829	243531	14546	228985
C	501	-0.0183	0.0192	-0.952	0.341	0.114	0.113	0.115	243531	14546	228985
C	602	0.0491	0.0209	2.36	0.0185	0.09	0.0938	0.0897	243531	14546	228985
C	701	-0.0342	0.0161	-2.12	0.034	0.176	0.172	0.177	243531	14546	228985
C	702	-0.0451	0.0169	-2.67	0.0076	0.159	0.152	0.159	243531	14546	228985
C	704	0.038	0.0458	0.829	0.407	0.0176	0.0178	0.0176	243531	14546	228985
C	802	-0.0578	0.0335	-1.72	0.0848	0.0361	0.0341	0.0362	243531	14546	228985
C	1203	0.111	0.0349	3.18	0.00147	0.0283	0.0314	0.0281	243531	14546	228985
C	1502	-0.000493	0.047	-0.0105	0.992	0.0173	0.0173	0.0173	243531	14546	228985
C	1601	-0.0309	0.0297	-1.04	0.299	0.0448	0.044	0.0449	243531	14546	228985
DRB5	101	-0.0453	0.0176	-2.58	0.01	0.143	0.137	0.144	244997	14688	230309
DRB5	9901	0.0172	0.017	1.01	0.312	0.848	0.85	0.847	244997	14688	230309
DRB4	101	-0.0727	0.0234	-3.1	0.00193	0.0811	0.0764	0.0814	241291	14091	227200
DRB4	103	-0.0118	0.0143	-0.829	0.407	0.257	0.255	0.257	241291	14091	227200
DRB4	9901	0.0199	0.013	1.53	0.126	0.653	0.657	0.653	241291	14091	227200
DRB3	101	-0.0587	0.0166	-3.54	0.000398	0.167	0.159	0.167	243765	14551	229214
DRB3	202	0.074	0.0175	4.23	2.32e-05	0.133	0.143	0.133	243765	14551	229214
DRB3	301	0.0444	0.0312	1.42	0.154	0.038	0.0399	0.0379	243765	14551	229214
DRB3	9901	-0.0125	0.0128	-0.974	0.33	0.658	0.654	0.659	243765	14551	229214
DRB1	101	-0.0143	0.0219	-0.653	0.514	0.0961	0.0941	0.0962	229337	13179	216158
DRB1	103	-0.102	0.0514	-1.98	0.0477	0.0176	0.0156	0.0177	229337	13179	216158
DRB1	301	-0.0337	0.0179	-1.88	0.0602	0.153	0.149	0.154	229337	13179	216158
DRB1	401	-0.0445	0.0204	-2.18	0.0294	0.115	0.111	0.116	229337	13179	216158
DRB1	404	-0.0636	0.0332	-1.92	0.0554	0.0412	0.0389	0.0413	229337	13179	216158
DRB1	701	0.066	0.0174	3.79	0.000152	0.151	0.159	0.151	229337	13179	216158
DRB1	801	0.0226	0.0468	0.484	0.628	0.0186	0.0192	0.0186	229337	13179	216158
DRB1	901	-0.104	0.0583	-1.78	0.0748	0.0134	0.0121	0.0135	229337	13179	216158
DRB1	1101	-0.0291	0.0368	-0.791	0.429	0.0334	0.033	0.0335	229337	13179	216158
DRB1	1104	0.212	0.0566	3.75	0.000174	0.011	0.0135	0.0108	229337	13179	216158
DRB1	1201	0.0396	0.052	0.76	0.447	0.0149	0.0155	0.0148	229337	13179	216158
DRB1	1301	-0.0436	0.0293	-1.49	0.136	0.0516	0.0503	0.0517	229337	13179	216158
DRB1	1302	0.0399	0.0323	1.24	0.216	0.0392	0.0411	0.0391	229337	13179	216158
DRB1	1401	0.0129	0.0459	0.28	0.779	0.0196	0.0202	0.0195	229337	13179	216158
DRB1	1501	-0.0333	0.0182	-1.82	0.0684	0.149	0.144	0.149	229337	13179	216158
DQB1	201	-0.0485	0.0176	-2.75	0.006	0.15	0.144	0.15	241481	14027	227454
DQB1	202	-0.00586	0.0227	-0.258	0.797	0.0931	0.0924	0.0931	241481	14027	227454
DQB1	301	-0.0092	0.0162	-0.567	0.571	0.177	0.177	0.177	241481	14027	227454
DQB1	302	0.0365	0.02	1.82	0.0683	0.104	0.107	0.104	241481	14027	227454
DQB1	303	0.0324	0.0273	1.19	0.236	0.0528	0.0544	0.0527	241481	14027	227454
DQB1	402	0.0282	0.0432	0.652	0.514	0.0201	0.0209	0.0201	241481	14027	227454
DQB1	501	0.00694	0.0189	0.367	0.713	0.121	0.121	0.121	241481	14027	227454
DQB1	503	0.0476	0.0412	1.16	0.247	0.0219	0.0233	0.0218	241481	14027	227454
DQB1	602	-0.0607	0.0182	-3.34	0.000852	0.142	0.134	0.143	241481	14027	227454
DQB1	603	-0.0374	0.0285	-1.31	0.19	0.0511	0.0499	0.0512	241481	14027	227454
DQB1	604	0.0469	0.0367	1.28	0.201	0.0278	0.0294	0.0277	241481	14027	227454
DQB1	609	0.00887	0.062	0.143	0.886	0.0101	0.0102	0.0101	241481	14027	227454
DQA1	101	0.00993	0.0177	0.562	0.574	0.143	0.143	0.143	241911	13947	227964
DQA1	102	0.00811	0.0158	0.514	0.607	0.192	0.192	0.192	241911	13947	227964
DQA1	103	-0.0248	0.0274	-0.905	0.366	0.0548	0.0541	0.0548	241911	13947	227964
DQA1	201	0.0752	0.0172	4.38	1.17e-05	0.147	0.156	0.146	241911	13947	227964
DQA1	301	-0.0653	0.0157	-4.16	3.18e-05	0.204	0.194	0.204	241911	13947	227964
DQA1	401	0.041	0.0436	0.941	0.347	0.0196	0.0207	0.0196	241911	13947	227964
DQA1	501	-0.0816	0.0152	-5.39	7.21e-08	0.23	0.216	0.23	241911	13947	227964
DPB1	101	-0.0139	0.0264	-0.524	0.6	0.0615	0.0606	0.0615	227259	13481	213778
DPB1	201	0.0266	0.0205	1.3	0.194	0.109	0.112	0.109	227259	13481	213778
DPB1	301	-0.0198	0.0221	-0.895	0.371	0.0963	0.0956	0.0963	227259	13481	213778
DPB1	401	-0.0288	0.0129	-2.23	0.0256	0.448	0.44	0.449	227259	13481	213778
DPB1	402	0.0205	0.0203	1.01	0.311	0.109	0.111	0.109	227259	13481	213778
DPB1	501	0.0197	0.0438	0.451	0.652	0.0211	0.0215	0.0211	227259	13481	213778
DPB1	1001	0.0233	0.0499	0.467	0.64	0.0165	0.0168	0.0165	227259	13481	213778
DPB1	1101	0.0539	0.0378	1.43	0.154	0.0272	0.0288	0.0271	227259	13481	213778
DPB1	1301	0.1	0.0493	2.03	0.0419	0.0154	0.0168	0.0153	227259	13481	213778
DPB1	1701	0.139	0.0559	2.48	0.0131	0.0116	0.0131	0.0115	227259	13481	213778
DPA1	103	-0.0291	0.0155	-1.87	0.0608	0.815	0.811	0.816	244898	14669	230229
DPA1	201	0.0109	0.0171	0.637	0.524	0.146	0.147	0.146	244898	14669	230229
DPA1	202	0.0719	0.0338	2.12	0.0337	0.0312	0.0333	0.0311	244898	14669	230229

### Sheet: WB_Female
Locus	Allele	Effect Size	Std Err	Z Score	Pvalue	MAF	MAF (ME)	MAF (Controls)	Samples	Cases	Controls
A	101	-0.0341	0.017	-2.01	0.0447	0.195	0.189	0.196	202874	12127	190747
A	201	-0.00222	0.0149	-0.149	0.881	0.276	0.278	0.276	202874	12127	190747
A	301	-0.0263	0.019	-1.38	0.167	0.146	0.142	0.146	202874	12127	190747
A	1101	0.0502	0.0272	1.84	0.0654	0.0612	0.0641	0.061	202874	12127	190747
A	2301	0.0569	0.0499	1.14	0.254	0.0173	0.0182	0.0172	202874	12127	190747
A	2402	0.0388	0.0252	1.54	0.124	0.0734	0.0761	0.0732	202874	12127	190747
A	2501	0.0302	0.0545	0.554	0.579	0.016	0.0163	0.016	202874	12127	190747
A	2601	-0.116	0.0518	-2.24	0.0249	0.0189	0.0171	0.0191	202874	12127	190747
A	2902	-0.0621	0.0336	-1.85	0.0649	0.0428	0.0406	0.043	202874	12127	190747
A	3001	0.104	0.0638	1.63	0.102	0.0101	0.011	0.0101	202874	12127	190747
A	3101	-0.0131	0.0414	-0.315	0.753	0.0267	0.0264	0.0267	202874	12127	190747
A	3201	0.0687	0.0354	1.94	0.052	0.0347	0.0369	0.0346	202874	12127	190747
A	6801	0.0621	0.0376	1.65	0.0987	0.0306	0.0322	0.0305	202874	12127	190747
B	702	-0.0562	0.0193	-2.92	0.00355	0.151	0.144	0.152	196232	11677	184555
B	801	-0.0385	0.0194	-1.99	0.047	0.147	0.143	0.148	196232	11677	184555
B	1302	0.126	0.0464	2.71	0.00675	0.0199	0.0219	0.0197	196232	11677	184555
B	1401	-0.0537	0.0644	-0.834	0.404	0.0118	0.0113	0.0118	196232	11677	184555
B	1402	-0.0385	0.0438	-0.88	0.379	0.0257	0.0245	0.0258	196232	11677	184555
B	1501	0.038	0.0275	1.38	0.167	0.063	0.0652	0.0628	196232	11677	184555
B	1801	0.0418	0.0355	1.18	0.239	0.0368	0.0382	0.0367	196232	11677	184555
B	2705	-0.0852	0.0359	-2.37	0.0178	0.04	0.0372	0.0401	196232	11677	184555
B	3501	0.000679	0.0321	0.0212	0.983	0.0473	0.0475	0.0473	196232	11677	184555
B	3701	-0.0298	0.0591	-0.504	0.614	0.0136	0.0133	0.0136	196232	11677	184555
B	4001	-0.0165	0.0294	-0.561	0.575	0.0572	0.0566	0.0572	196232	11677	184555
B	4402	0.00121	0.0212	0.0572	0.954	0.115	0.116	0.115	196232	11677	184555
B	4403	0.0211	0.0283	0.747	0.455	0.0602	0.0613	0.0601	196232	11677	184555
B	4901	0.0313	0.0616	0.509	0.611	0.012	0.0123	0.012	196232	11677	184555
B	5101	-0.0134	0.0363	-0.37	0.711	0.037	0.0366	0.037	196232	11677	184555
B	5501	0.0414	0.049	0.846	0.398	0.0187	0.0195	0.0186	196232	11677	184555
B	5701	0.0612	0.0335	1.82	0.0681	0.0402	0.0427	0.0401	196232	11677	184555
C	102	-0.0417	0.0374	-1.12	0.264	0.0341	0.0324	0.0342	204811	12197	192614
C	202	-0.0103	0.0355	-0.291	0.771	0.036	0.0362	0.036	204811	12197	192614
C	303	0.0222	0.0287	0.773	0.44	0.0556	0.0569	0.0555	204811	12197	192614
C	304	-0.0456	0.0248	-1.83	0.0665	0.0801	0.0774	0.0803	204811	12197	192614
C	401	0.0633	0.0234	2.71	0.00674	0.0835	0.0882	0.0832	204811	12197	192614
C	501	-0.0134	0.0209	-0.642	0.521	0.114	0.113	0.114	204811	12197	192614
C	602	0.0534	0.0227	2.35	0.0186	0.0901	0.0943	0.0899	204811	12197	192614
C	701	-0.0264	0.0175	-1.51	0.132	0.176	0.173	0.177	204811	12197	192614
C	702	-0.0418	0.0184	-2.27	0.0233	0.159	0.153	0.159	204811	12197	192614
C	704	0.0378	0.0499	0.757	0.449	0.0176	0.0179	0.0176	204811	12197	192614
C	802	-0.0507	0.0365	-1.39	0.165	0.036	0.0341	0.0361	204811	12197	192614
C	1203	0.108	0.0381	2.83	0.00467	0.0284	0.0314	0.0282	204811	12197	192614
C	1502	0.00755	0.0508	0.149	0.882	0.0174	0.0177	0.0174	204811	12197	192614
C	1601	-0.045	0.0326	-1.38	0.168	0.0446	0.0432	0.0447	204811	12197	192614
DRB5	101	-0.0391	0.0191	-2.04	0.0409	0.144	0.138	0.144	206040	12321	193719
DRB5	9901	0.00869	0.0185	0.469	0.639	0.848	0.85	0.847	206040	12321	193719
DRB4	101	-0.0725	0.0256	-2.83	0.00459	0.0811	0.0764	0.0814	202964	11823	191141
DRB4	103	-0.0187	0.0156	-1.2	0.229	0.257	0.254	0.257	202964	11823	191141
DRB4	9901	0.0256	0.0142	1.8	0.0716	0.653	0.658	0.653	202964	11823	191141
DRB3	101	-0.0455	0.018	-2.53	0.0115	0.167	0.161	0.167	205014	12209	192805
DRB3	202	0.0721	0.0191	3.78	0.000158	0.133	0.142	0.132	205014	12209	192805
DRB3	301	0.0358	0.0341	1.05	0.293	0.038	0.0396	0.0379	205014	12209	192805
DRB3	9901	-0.0175	0.014	-1.25	0.211	0.659	0.653	0.659	205014	12209	192805
DRB1	101	-0.0327	0.024	-1.37	0.172	0.0965	0.0931	0.0967	192934	11089	181845
DRB1	103	-0.119	0.0566	-2.1	0.0361	0.0176	0.0153	0.0177	192934	11089	181845
DRB1	301	-0.0183	0.0194	-0.943	0.346	0.153	0.15	0.154	192934	11089	181845
DRB1	401	-0.0609	0.0224	-2.72	0.00655	0.115	0.109	0.115	192934	11089	181845
DRB1	404	-0.0473	0.0359	-1.32	0.188	0.0411	0.0394	0.0412	192934	11089	181845
DRB1	701	0.065	0.019	3.42	0.000622	0.151	0.159	0.151	192934	11089	181845
DRB1	801	0.0421	0.0505	0.834	0.404	0.0186	0.0196	0.0185	192934	11089	181845
DRB1	901	-0.0897	0.0628	-1.43	0.153	0.0135	0.0124	0.0136	192934	11089	181845
DRB1	1101	-0.0313	0.04	-0.783	0.433	0.0335	0.0332	0.0335	192934	11089	181845
DRB1	1104	0.206	0.0619	3.32	0.000888	0.0109	0.0134	0.0108	192934	11089	181845
DRB1	1201	0.0367	0.0567	0.647	0.518	0.0149	0.0155	0.0148	192934	11089	181845
DRB1	1301	-0.0415	0.0319	-1.3	0.194	0.0513	0.05	0.0514	192934	11089	181845
DRB1	1302	0.0344	0.0351	0.979	0.328	0.0393	0.0409	0.0392	192934	11089	181845
DRB1	1401	0.0265	0.0495	0.535	0.592	0.0196	0.0204	0.0196	192934	11089	181845
DRB1	1501	-0.0301	0.0198	-1.52	0.129	0.149	0.144	0.149	192934	11089	181845
DQB1	201	-0.0362	0.0192	-1.89	0.0591	0.15	0.145	0.15	203056	11755	191301
DQB1	202	-0.00407	0.0248	-0.164	0.87	0.0932	0.0926	0.0932	203056	11755	191301
DQB1	301	-0.0187	0.0178	-1.05	0.294	0.176	0.175	0.176	203056	11755	191301
DQB1	302	0.0354	0.0218	1.62	0.105	0.104	0.107	0.104	203056	11755	191301
DQB1	303	0.0254	0.0298	0.85	0.395	0.0529	0.0543	0.0528	203056	11755	191301
DQB1	402	0.0501	0.0467	1.07	0.283	0.0202	0.0214	0.0201	203056	11755	191301
DQB1	501	-0.00397	0.0206	-0.192	0.847	0.122	0.121	0.122	203056	11755	191301
DQB1	503	0.0577	0.0447	1.29	0.197	0.0219	0.0235	0.0218	203056	11755	191301
DQB1	602	-0.0535	0.0198	-2.7	0.00693	0.142	0.135	0.143	203056	11755	191301
DQB1	603	-0.0327	0.0311	-1.05	0.293	0.0508	0.0498	0.0509	203056	11755	191301
DQB1	604	0.0186	0.0404	0.46	0.645	0.0279	0.0288	0.0279	203056	11755	191301
DQA1	101	0.00159	0.0193	0.0827	0.934	0.143	0.143	0.143	203442	11716	191726
DQA1	102	0.0101	0.0171	0.586	0.558	0.192	0.192	0.192	203442	11716	191726
DQA1	103	-0.0177	0.0299	-0.592	0.554	0.0545	0.0541	0.0545	203442	11716	191726
DQA1	201	0.0739	0.0187	3.95	7.76e-05	0.147	0.156	0.146	203442	11716	191726
DQA1	301	-0.0727	0.0171	-4.24	2.2e-05	0.204	0.193	0.204	203442	11716	191726
DQA1	401	0.058	0.0472	1.23	0.219	0.0196	0.0211	0.0196	203442	11716	191726
DQA1	501	-0.0728	0.0165	-4.42	1e-05	0.229	0.218	0.23	203442	11716	191726
DPB1	101	-0.00762	0.0288	-0.264	0.791	0.0612	0.0606	0.0612	191146	11308	179838
DPB1	201	0.0379	0.0223	1.7	0.089	0.109	0.113	0.109	191146	11308	179838
DPB1	301	-0.0167	0.0241	-0.693	0.488	0.0965	0.0959	0.0965	191146	11308	179838
DPB1	401	-0.033	0.0141	-2.34	0.0191	0.448	0.439	0.449	191146	11308	179838
DPB1	402	0.0132	0.0221	0.594	0.552	0.109	0.111	0.109	191146	11308	179838
DPB1	501	0.0124	0.0479	0.259	0.796	0.0211	0.0213	0.0211	191146	11308	179838
DPB1	1001	0.0521	0.0538	0.968	0.333	0.0165	0.0172	0.0164	191146	11308	179838
DPB1	1101	0.0401	0.0416	0.965	0.335	0.0271	0.0285	0.027	191146	11308	179838
DPB1	1301	0.126	0.053	2.38	0.0175	0.0155	0.0174	0.0154	191146	11308	179838
DPB1	1701	0.107	0.0616	1.74	0.0817	0.0116	0.0127	0.0115	191146	11308	179838
DPA1	103	-0.0339	0.0169	-2.01	0.0443	0.816	0.811	0.816	205957	12301	193656
DPA1	201	0.0142	0.0186	0.762	0.446	0.146	0.148	0.146	205957	12301	193656
DPA1	202	0.0733	0.0369	1.99	0.047	0.0312	0.0334	0.0311	205957	12301	193656

### Sheet: WB_Male
Locus	Allele	Effect Size	Std Err	Z Score	Pvalue	MAF	MAF (ME)	MAF (Controls)	Samples	Cases	Controls
A	101	0.00424	0.0388	0.109	0.913	0.195	0.196	0.195	38344	2274	36070
A	201	-0.0413	0.0347	-1.19	0.233	0.279	0.272	0.28	38344	2274	36070
A	301	-0.0215	0.044	-0.487	0.626	0.145	0.142	0.146	38344	2274	36070
A	1101	0.125	0.0619	2.01	0.044	0.0595	0.0667	0.0591	38344	2274	36070
A	2301	-0.149	0.124	-1.2	0.231	0.0174	0.0151	0.0175	38344	2274	36070
A	2402	0.0487	0.0586	0.832	0.405	0.0728	0.0759	0.0726	38344	2274	36070
A	2501	0.202	0.118	1.71	0.087	0.0159	0.0188	0.0157	38344	2274	36070
A	2601	-0.197	0.126	-1.56	0.119	0.018	0.0152	0.0181	38344	2274	36070
A	2902	-0.0155	0.0754	-0.206	0.837	0.0436	0.0435	0.0437	38344	2274	36070
A	3101	0.00987	0.0958	0.103	0.918	0.0263	0.0265	0.0263	38344	2274	36070
A	3201	0.00352	0.0832	0.0422	0.966	0.0351	0.0353	0.0351	38344	2274	36070
A	6801	-0.0498	0.0907	-0.549	0.583	0.0306	0.0295	0.0307	38344	2274	36070
B	702	-0.0626	0.0449	-1.39	0.164	0.151	0.143	0.152	37009	2164	34845
B	801	-0.103	0.0458	-2.26	0.0237	0.147	0.136	0.148	37009	2164	34845
B	1302	0.0949	0.113	0.837	0.403	0.0183	0.0198	0.0182	37009	2164	34845
B	1401	-0.0408	0.148	-0.277	0.782	0.0116	0.0115	0.0116	37009	2164	34845
B	1402	-0.0382	0.101	-0.379	0.704	0.026	0.0251	0.026	37009	2164	34845
B	1501	0.0925	0.0631	1.47	0.142	0.0629	0.0677	0.0626	37009	2164	34845
B	1801	0.0758	0.0824	0.92	0.357	0.0361	0.0382	0.036	37009	2164	34845
B	2705	-0.264	0.0904	-2.92	0.00348	0.0393	0.0312	0.0398	37009	2164	34845
B	3501	0.15	0.0713	2.11	0.0352	0.0459	0.0525	0.0455	37009	2164	34845
B	3701	-0.00304	0.133	-0.0229	0.982	0.0145	0.0143	0.0145	37009	2164	34845
B	4001	0.12	0.0637	1.88	0.0603	0.0593	0.0656	0.0589	37009	2164	34845
B	4402	0.0118	0.0485	0.244	0.807	0.117	0.119	0.117	37009	2164	34845
B	4403	0.0425	0.0649	0.656	0.512	0.0607	0.0632	0.0605	37009	2164	34845
B	4901	5.02e-05	0.144	0.000347	1	0.0121	0.012	0.0121	37009	2164	34845
B	5101	0.132	0.0808	1.64	0.101	0.0363	0.0404	0.036	37009	2164	34845
B	5501	-0.0316	0.114	-0.278	0.781	0.0196	0.0196	0.0196	37009	2164	34845
B	5701	0.0814	0.0781	1.04	0.297	0.0401	0.043	0.0399	37009	2164	34845
C	102	0.0094	0.0857	0.11	0.913	0.0333	0.033	0.0334	38659	2288	36371
C	202	-0.0863	0.0861	-1	0.316	0.035	0.0325	0.0351	38659	2288	36371
C	303	0.0324	0.0652	0.497	0.619	0.0568	0.0592	0.0567	38659	2288	36371
C	304	0.0788	0.0543	1.45	0.147	0.0818	0.0874	0.0815	38659	2288	36371
C	401	0.088	0.054	1.63	0.103	0.0819	0.0883	0.0815	38659	2288	36371
C	501	-0.0431	0.0482	-0.894	0.371	0.117	0.112	0.117	38659	2288	36371
C	602	0.0271	0.0531	0.511	0.609	0.0892	0.091	0.0891	38659	2288	36371
C	701	-0.0762	0.041	-1.86	0.0629	0.176	0.167	0.177	38659	2288	36371
C	702	-0.0645	0.0429	-1.5	0.133	0.158	0.149	0.158	38659	2288	36371
C	704	0.0365	0.116	0.316	0.752	0.0175	0.0179	0.0175	38659	2288	36371
C	802	-0.094	0.0847	-1.11	0.267	0.0364	0.0339	0.0366	38659	2288	36371
C	1203	0.127	0.0882	1.44	0.15	0.028	0.0314	0.0278	38659	2288	36371
C	1502	-0.0418	0.124	-0.336	0.737	0.0166	0.0157	0.0166	38659	2288	36371
C	1601	0.0423	0.0719	0.589	0.556	0.0456	0.0481	0.0455	38659	2288	36371
DRB5	101	-0.0798	0.0449	-1.78	0.0758	0.143	0.133	0.144	38896	2306	36590
DRB5	9901	0.0648	0.0438	1.48	0.139	0.848	0.857	0.847	38896	2306	36590
DRB4	101	-0.0745	0.059	-1.26	0.207	0.0811	0.0765	0.0814	38268	2209	36059
DRB4	103	0.0235	0.0356	0.66	0.509	0.257	0.262	0.257	38268	2209	36059
DRB4	9901	-0.00906	0.0325	-0.279	0.78	0.653	0.651	0.653	38268	2209	36059
DRB3	101	-0.129	0.0426	-3.03	0.00241	0.167	0.152	0.168	38691	2282	36409
DRB3	202	0.0852	0.0439	1.94	0.0526	0.135	0.144	0.134	38691	2282	36409
DRB3	301	0.0906	0.0777	1.17	0.244	0.0378	0.0413	0.0375	38691	2282	36409
DRB3	9901	0.013	0.0324	0.401	0.688	0.657	0.658	0.657	38691	2282	36409
DRB1	101	0.0843	0.0541	1.56	0.119	0.0942	0.1	0.0938	36350	2037	34313
DRB1	103	-0.0215	0.124	-0.173	0.862	0.0178	0.0177	0.0178	36350	2037	34313
DRB1	301	-0.116	0.0467	-2.49	0.0128	0.153	0.139	0.154	36350	2037	34313
DRB1	401	0.0415	0.0501	0.829	0.407	0.117	0.121	0.117	36350	2037	34313
DRB1	404	-0.157	0.0873	-1.8	0.0713	0.0418	0.0361	0.0421	36350	2037	34313
DRB1	701	0.0735	0.0441	1.66	0.0959	0.15	0.159	0.15	36350	2037	34313
DRB1	801	-0.0969	0.124	-0.78	0.436	0.0188	0.0174	0.0189	36350	2037	34313
DRB1	901	-0.187	0.157	-1.19	0.233	0.0129	0.0107	0.013	36350	2037	34313
DRB1	1101	-0.0183	0.0938	-0.195	0.845	0.0331	0.033	0.0331	36350	2037	34313
DRB1	1104	0.243	0.14	1.74	0.0814	0.0113	0.0142	0.0111	36350	2037	34313
DRB1	1201	0.0595	0.132	0.452	0.652	0.015	0.0156	0.0149	36350	2037	34313
DRB1	1301	-0.0563	0.0734	-0.768	0.442	0.0532	0.0512	0.0533	36350	2037	34313
DRB1	1302	0.0666	0.0817	0.815	0.415	0.0389	0.0418	0.0387	36350	2037	34313
DRB1	1401	-0.0638	0.122	-0.522	0.602	0.0192	0.0182	0.0193	36350	2037	34313
DRB1	1501	-0.0522	0.0467	-1.12	0.263	0.149	0.142	0.149	36350	2037	34313
DQB1	201	-0.113	0.0452	-2.49	0.0127	0.15	0.136	0.15	38366	2213	36153
DQB1	202	-0.0144	0.0574	-0.251	0.802	0.0925	0.0916	0.0925	38366	2213	36153
DQB1	301	0.039	0.0401	0.972	0.331	0.179	0.185	0.178	38366	2213	36153
DQB1	302	0.0389	0.0501	0.777	0.437	0.105	0.108	0.105	38366	2213	36153
DQB1	303	0.0693	0.0682	1.02	0.309	0.0521	0.0552	0.0519	38366	2213	36153
DQB1	402	-0.101	0.115	-0.879	0.379	0.02	0.0184	0.0201	38366	2213	36153
DQB1	501	0.0677	0.0469	1.45	0.148	0.119	0.126	0.119	38366	2213	36153
DQB1	503	-0.0029	0.106	-0.0273	0.978	0.0219	0.022	0.0219	38366	2213	36153
DQB1	602	-0.102	0.0464	-2.19	0.0287	0.142	0.13	0.143	38366	2213	36153
DQB1	603	-0.0632	0.0712	-0.887	0.375	0.0525	0.0501	0.0526	38366	2213	36153
DQB1	604	0.193	0.0884	2.19	0.0287	0.0272	0.0326	0.0269	38366	2213	36153
DQB1	609	-0.221	0.168	-1.31	0.189	0.0105	0.00864	0.0106	38366	2213	36153
DQA1	101	0.0585	0.0443	1.32	0.187	0.141	0.147	0.14	38410	2172	36238
DQA1	102	-0.0037	0.0401	-0.0921	0.927	0.191	0.19	0.191	38410	2172	36238
DQA1	103	-0.0632	0.0695	-0.91	0.363	0.0564	0.0537	0.0566	38410	2172	36238
DQA1	201	0.0825	0.0433	1.91	0.0565	0.146	0.156	0.145	38410	2172	36238
DQA1	301	-0.027	0.0391	-0.691	0.49	0.205	0.201	0.206	38410	2172	36238
DQA1	401	-0.0603	0.115	-0.525	0.6	0.0197	0.0188	0.0198	38410	2172	36238
DQA1	501	-0.129	0.0387	-3.33	0.000868	0.23	0.21	0.231	38410	2172	36238
DPB1	101	-0.043	0.0666	-0.646	0.518	0.0632	0.0606	0.0634	36058	2118	33940
DPB1	201	-0.0357	0.0527	-0.679	0.497	0.109	0.106	0.109	36058	2118	33940
DPB1	301	-0.0392	0.0565	-0.695	0.487	0.0951	0.0933	0.0952	36058	2118	33940
DPB1	401	-0.00542	0.0325	-0.167	0.868	0.448	0.447	0.449	36058	2118	33940
DPB1	402	0.0568	0.0504	1.13	0.26	0.109	0.114	0.109	36058	2118	33940
DPB1	501	0.0559	0.108	0.516	0.606	0.0213	0.0225	0.0213	36058	2118	33940
DPB1	1001	-0.14	0.134	-1.04	0.299	0.0169	0.0146	0.017	36058	2118	33940
DPB1	1101	0.125	0.0917	1.36	0.173	0.0278	0.0312	0.0275	36058	2118	33940
DPB1	1301	-0.0479	0.135	-0.354	0.723	0.0149	0.0141	0.015	36058	2118	33940
DPB1	1701	0.297	0.133	2.24	0.0254	0.0115	0.0149	0.0113	36058	2118	33940
DPA1	103	-0.00416	0.0393	-0.106	0.916	0.813	0.814	0.813	38880	2307	36573
DPA1	201	-0.00558	0.0431	-0.129	0.897	0.148	0.147	0.149	38880	2307	36573
DPA1	202	0.0651	0.085	0.766	0.444	0.0312	0.0334	0.0311	38880	2307	36573
